# Multicluster measles outbreak with a substantial proportion of modified cases in Tokyo, Japan, January–May 2026

**DOI:** 10.64898/2026.06.17.26355652

**Authors:** Yukari Nishikawa, Junko Kurita, Tamie Sugawara, Anna Matsuda, Ryuto Morikawa, Yuki Imokawa, Megumi Iwamura, Kaoru Suzuki, Shota Kodaira, Shouta Kikuchi, Aki Takahashi, Itaru Nishizuka, Mitsuo Kaku

## Abstract

Tokyo experienced a measles outbreak (260 cases) by late May 2026 despite elimination status. Adults aged 20–39 years were most affected, and 38% of cases were modified measles, increasing with prior vaccination. Although incidence rose until April, the effective reproduction number fell below 1, consistent with outbreak control. Multiple clusters were identified, but many cases lacked epidemiological links, suggesting modified measles is under-recognized. Intensive contact tracing and surveillance contributed to limiting transmission.
