## Supplementary_S1 for "Multicluster measles outbreak with a substantial proportion of modified cases in Tokyo, Japan, January–May 2026"

### Sheet: Master_raw
key_tokyo_no	cluster_id	epi_link_status	age_group	Epi_Week	Pneumonia	Otitis_Media	PCR_Genotype	PCR_Genotype_Detail	Vacc1_Status	Vacc2_Status	Hospitalization	Travel_History	Case_Type	Death
1		No_known_link	30-39	4	0	0	1	B3	yes	unknown		Yes	Measles (Laboratory confirmed)	no
2		No_known_link	10-19	5	0	0	1	B3	no	no		Yes	Measles (Laboratory confirmed)	no
3		No_known_link	≥40	5	0	0	1	B3	unknown	unknown		No	Measles (Laboratory confirmed)	no
4		No_known_link	20-29	6	0	0	1	B3	unknown	unknown		No	Measles (Laboratory confirmed)	no
5		No_known_link	30-39	6	0	0	1	B3	unknown	unknown		Yes	Measles (Laboratory confirmed)	no
6		No_known_link	20-29	6	0	0	1	B3	yes	no		No	Measles (Laboratory confirmed)	no
7		No_known_link	≥40	8	0	0	1	B3	unknown	unknown		No	Measles (Laboratory confirmed)	no
8		No_known_link	20-29	9	0	0	1	D8	yes	yes		No	Modified measles (Laboratory confirmed)	no
9		No_known_link	20-29	9	0	0	1	B3	yes	yes		No	Measles (Laboratory confirmed)	no
10		No_known_link	30-39	9	1	0	1	B3	unknown	unknown		No	Measles (Laboratory confirmed)	no
11		Probable	≥40	10	0	0	1	D8	no	no	yes	No	Measles (Laboratory confirmed)	no
12	Social A	Probable	20-29	10	0	0	1	D8	unknown	unknown	yes		Measles (Laboratory confirmed)	no
13	Social A	Probable	20-29	10	0	0	1	D8	unknown	unknown		No	Modified measles (Laboratory confirmed)	no
14	Social A	Probable	20-29	10	0	0	1	D8	unknown	unknown		No	Modified measles (Laboratory confirmed)	no
15	Social A	Probable	20-29	10	0	0	1	D8	unknown	unknown		No	Modified measles (Laboratory confirmed)	no
16	Social A	Probable	20-29	10	0	0	1	D8	yes	yes			Modified measles (Laboratory confirmed)	no
17	Social A	Probable	20-29	10	0	0	1	D8	yes	yes		No	Modified measles (Laboratory confirmed)	no
18	Social A	Probable	20-29	10	0	0	1	D8	unknown	unknown			Modified measles (Laboratory confirmed)	no
19		Probable	30-39	11	0	0	1	B3	unknown	unknown		No	Measles (Laboratory confirmed)	no
20		No_known_link	20-29	10	0	0	1	B3	unknown	unknown		No	Measles (Laboratory confirmed)	no
21	Social A	Probable	20-29	10	0	0	1	D8	unknown	unknown			Modified measles (Laboratory confirmed)	no
22	School B	Probable	10-19	11	0	0	1	B3	yes	yes		Yes	Modified measles (Laboratory confirmed)	no
23	Social A	Probable	20-29	11	0	0	1	undetermined	unknown	unknown		No	Measles (Laboratory confirmed)	no
24		No_known_link	30-39	11	0	0	1	D8	unknown	unknown		No	Measles (Laboratory confirmed)	no
25	School B	Probable	10-19	11	0	0	1	B3	yes	yes		Yes	Modified measles (Laboratory confirmed)	no
26	School B	Probable	10-19	11	0	0	1	B3	yes	yes		Yes	Modified measles (Laboratory confirmed)	no
27	School B	Probable	10-19	11	0	0	1	B3	yes	yes		Yes	Modified measles (Laboratory confirmed)	no
28	School B	Probable	10-19	11	0	0	1	B3	yes	yes		Yes	Modified measles (Laboratory confirmed)	no
29	School B	Probable	10-19	11	0	0	1	B3	yes	yes		Yes	Modified measles (Laboratory confirmed)	no
30		No_known_link	30-39	11	0	0	1	D8	unknown	unknown		Unknown	Modified measles (Laboratory confirmed)	no
31	School B	Probable	10-19	11	0	0	1	B3	unknown	unknown		Yes	Measles (Laboratory confirmed)	no
32	School B	Probable	10-19	11	0	0	1	B3	yes	yes		Yes	Modified measles (Laboratory confirmed)	no
33		No_known_link	20-29	11	0	0	1	D8	no	no	yes	No	Measles (Laboratory confirmed)	no
34	School B	Probable	10-19	12	0	0	1	B3	yes	yes		Yes	Measles (Laboratory confirmed)	no
35		No_known_link	20-29	12	0	0	1	D8	unknown	unknown		Yes	Measles (Laboratory confirmed)	no
36		No_known_link	20-29	12	0	0	1	D8	no	no		No	Measles (Laboratory confirmed)	no
37		No_known_link	30-39	12	0	0	1	D8	unknown	unknown		Yes	Measles (Laboratory confirmed)	no
38		No_known_link	20-29	12	0	0	1	D8	yes	yes		No	Measles (Laboratory confirmed)	no
39		No_known_link	30-39	12	0	0	1	D8	unknown	unknown		No	Measles (Laboratory confirmed)	no
40		No_known_link	30-39	12	0	0	1	D8	unknown	unknown		No	Measles (Laboratory confirmed)	no
41		Probable	30-39	13	0	0	1	D8	unknown	unknown	yes	Yes	Measles (Laboratory confirmed)	no
42	School B	Probable	10-19	13	0	0		B3	yes	yes		No	Modified measles (Laboratory confirmed)	no
43		No_known_link	30-39	13	0	0	1	D8	yes	unknown		No	Modified measles (Laboratory confirmed)	no
44		No_known_link	20-29	13	0	0	1	D8	unknown	unknown		No	Measles (Laboratory confirmed)	no
45	Medical C	Probable	0-9	13	0	0	1	D8	no	no		No	Measles (Laboratory confirmed)	no
46		No_known_link	30-39	13	0	0		D8	unknown	unknown	yes		Measles (Laboratory confirmed)	no
47		No_known_link	30-39	13	0	0	1	D8	yes	yes		No	Measles (Laboratory confirmed)	no
48	Medical C	Probable	30-39	13	0	0		D8	yes	yes		Unknown	Measles (Laboratory confirmed)	no
49		No_known_link	20-29	13	0	0	1	D8	yes	yes		No	Measles (Laboratory confirmed)	no
50	Medical C	Probable	≥40	14	0	0	1	D8	unknown	unknown	yes	No	Measles (Laboratory confirmed)	no
51		No_known_link	≥40	14	0	0	1	D8	unknown	unknown		No	Measles (Laboratory confirmed)	no
52		No_known_link	10-19	14	0	0	1	D8	yes	yes			Measles (Laboratory confirmed)	no
53		No_known_link	20-29	14	0	0	1	D8	unknown	unknown		No	Measles (Laboratory confirmed)	no
54		Probable	20-29	14	0	0		D8	unknown	unknown		No	Measles (Laboratory confirmed)	no
55		No_known_link	20-29	14	1	0	1	D8	no	no	yes	No	Measles (Laboratory confirmed)	no
56	Medical C	Probable	30-39	14	0	0	1	D8	yes	yes		No	Modified measles (Laboratory confirmed)	no
57	Medical C	Probable	30-39	14	0	0	1	D8	yes	yes			Modified measles (Laboratory confirmed)	no
58		No_known_link	30-39	14	0	0	1	D8	unknown	unknown	yes		Measles (Laboratory confirmed)	no
59		No_known_link	30-39	14	0	0	1	D8	unknown	unknown	yes	No	Measles (Laboratory confirmed)	no
60		No_known_link	30-39	14	0	0	1	D8	yes	no			Measles (Laboratory confirmed)	no
61		No_known_link	20-29	14	0	0	1	D8	unknown	unknown		Yes	Measles (Laboratory confirmed)	no
62		No_known_link	20-29	14	0	0		D8	unknown	unknown			Measles (Laboratory confirmed)	no
63		No_known_link	20-29	14	0	0		D8	unknown	unknown		No	Measles (Laboratory confirmed)	no
64		No_known_link	20-29	14	1	0	1	D8	unknown	unknown	yes	No	Measles (Laboratory confirmed)	no
65		No_known_link	20-29	14	0	0	1	D8	unknown	unknown		Yes	Measles (Laboratory confirmed)	no
66		No_known_link	30-39	14	0	0		D8	unknown	unknown			Measles (Laboratory confirmed)	no
67		No_known_link	≥40	14	0	0	1	B3	unknown	unknown			Measles (Laboratory confirmed)	no
68		No_known_link	20-29	14	0	0	1	D8	unknown	unknown			Measles (Laboratory confirmed)	no
69		No_known_link	≥40	14	0	0	1	undetermined	unknown	unknown		No	Modified measles (Laboratory confirmed)	no
70		No_known_link	20-29	14	0	0		D8	no	no		Unknown	Measles (Laboratory confirmed)	no
71		Probable	0-9	14	0	0	1	undetermined	yes	unknown			Modified measles (Laboratory confirmed)	no
72		Probable	≥40	15	0	0		D8	unknown	unknown			Modified measles (Laboratory confirmed)	no
73	Social F	Probable	20-29	15	0	0		D8	unknown	unknown			Measles (Laboratory confirmed)	no
74		No_known_link	≥40	15	0	0	1	D8	unknown	unknown		No	Measles (Laboratory confirmed)	no
75		No_known_link	30-39	14	0	0	1	D8	unknown	unknown			Measles (Laboratory confirmed)	no
76		No_known_link	20-29	15	0	0		D8	yes	unknown		No	Measles (Laboratory confirmed)	no
77		No_known_link	≥40	15	0	0	1	D8	unknown	unknown		No	Measles (Laboratory confirmed)	no
78		No_known_link	30-39	15	0	0		D8	unknown	unknown			Modified measles (Laboratory confirmed)	no
79		No_known_link	≥40	15	0	0		D8	unknown	unknown			Measles (Laboratory confirmed)	no
80		No_known_link	≥40	15	0	0		D8	unknown	unknown			Measles (Laboratory confirmed)	no
81	School E	Probable	10-19	15	0	0	1	D8	unknown	unknown		No	Measles (Laboratory confirmed)	no
82	Social F	Probable	30-39	15	0	0		D8	unknown	unknown			Measles (Laboratory confirmed)	no
83		No_known_link	20-29	15	0	0	1	D8	unknown	unknown		No	Measles (Laboratory confirmed)	no
84		No_known_link	20-29	15	0	0	1	D8	yes	unknown		No	Measles (Laboratory confirmed)	no
85	Social D	Probable	20-29	15	0	0	1	D8	unknown	unknown			Measles (Laboratory confirmed)	no
86		No_known_link	20-29	15	0	0		D8	no	no			Measles (Laboratory confirmed)	no
87		Probable	20-29	15	0	0	1	D8	unknown	unknown		No	Modified measles (Laboratory confirmed)	no
88		Probable	30-39	15	0	0	1	D8	unknown	unknown		No	Modified measles (Laboratory confirmed)	no
89		Probable	20-29	15	0	0	1	D8	unknown	unknown		No	Measles (Laboratory confirmed)	no
90		No_known_link	≥40	15	0	0	1	D8	unknown	unknown		Unknown	Modified measles (Laboratory confirmed)	no
91		No_known_link	0-9	15	0	0	1	D8	no	no		No	Measles (Laboratory confirmed)	no
92		No_known_link	20-29	15	0	0		D8	unknown	unknown		No	Measles (Laboratory confirmed)	no
93		Probable	30-39	15	0	0		D8	unknown	unknown		No	Measles (Laboratory confirmed)	no
94		No_known_link	20-29	15	0	0		D8	unknown	unknown			Measles (Laboratory confirmed)	no
95	Social F	Probable	30-39	15	0	0		D8	unknown	unknown			Modified measles (Laboratory confirmed)	no
96		No_known_link	20-29	15	0	0	1	D8	no	no		No	Measles (Laboratory confirmed)	no
97		Probable	20-29	15	0	0	1	D8	yes	yes			Modified measles (Laboratory confirmed)	no
98		No_known_link	20-29	15	0	0	1	D8	no	no		No	Measles (Laboratory confirmed)	no
99		No_known_link	20-29	15	0	0	1	D8	unknown	unknown		No	Measles (Laboratory confirmed)	no
100		No_known_link	≥40	15	0	0	1	D8	unknown	unknown		Unknown	Modified measles (Laboratory confirmed)	no
101		No_known_link	30-39	15	0	0	1	D8	unknown	unknown	yes	No	Measles (Laboratory confirmed)	no
102		Probable	20-29	15	0	0		D8	no	no			Modified measles (Laboratory confirmed)	no
103		No_known_link	20-29	16	0	0		D8	unknown	unknown		Unknown	Modified measles (Laboratory confirmed)	no
104		No_known_link	20-29	15	0	0		D8	yes	yes		Unknown	Measles (Laboratory confirmed)	no
105		No_known_link	≥40	15	0	0		D8	no	no			Measles (Laboratory confirmed)	no
106		No_known_link	20-29	16	0	0		D8	unknown	unknown		Unknown	Measles (Laboratory confirmed)	no
107		No_known_link	20-29	15	0	0		D8	yes	yes			Modified measles (Laboratory confirmed)	no
108		No_known_link	30-39	15	1	0		D8	no	no			Measles (Laboratory confirmed)	no
109		No_known_link	20-29	15	0	0		D8	unknown	unknown			Measles (Laboratory confirmed)	no
110		Probable	30-39	16	0	0	1	D8	unknown	unknown		No	Modified measles (Laboratory confirmed)	no
111		No_known_link	30-39	15	0	0	1	D8	unknown	unknown	yes	No	Measles (Laboratory confirmed)	no
112		No_known_link	30-39	15	0	0	1	D8	unknown	unknown		Unknown	Measles (Laboratory confirmed)	no
113		No_known_link	30-39	16	0	0	1	D8	unknown	unknown		No	Measles (Laboratory confirmed)	no
114		No_known_link	20-29	16	0	0		D8	unknown	unknown			Modified measles (Laboratory confirmed)	no
115		No_known_link	20-29	16	0	0	1	D8	yes	yes		No	Measles (Laboratory confirmed)	no
116		Probable	10-19	16	0	0	1	D8	yes	yes		No	Measles (Laboratory confirmed)	no
117		No_known_link	20-29	16	1	0	1	D8	yes	yes	yes		Measles (Laboratory confirmed)	no
118		No_known_link	20-29	16	0	0	1	D8	unknown	unknown			Measles (Laboratory confirmed)	no
119		No_known_link	30-39	16	0	0	1	D8	unknown	unknown		No	Measles (Laboratory confirmed)	no
120		No_known_link	30-39	16	0	0		D8	unknown	unknown			Measles (Laboratory confirmed)	no
121		No_known_link	30-39	16	0	0		D8	yes	no			Modified measles (Laboratory confirmed)	no
122		No_known_link	20-29	16	0	0		D8	unknown	unknown	yes	No	Measles (Laboratory confirmed)	no
123	Social D	Probable	20-29	16	0	0	1	D8	no	no			Measles (Laboratory confirmed)	no
124		No_known_link	30-39	16	0	0	1	D8	yes	yes		No	Modified measles (Laboratory confirmed)	no
125		No_known_link	≥40	16	0	0	1	D8	no	no			Modified measles (Laboratory confirmed)	no
126		No_known_link	20-29	16	0	0		D8	unknown	unknown			Measles (Laboratory confirmed)	no
127		No_known_link	30-39	16	0	0		D8	unknown	unknown			Measles (Laboratory confirmed)	no
128	Courier G	Probable	≥40	15	0	0		B3	unknown	unknown			Measles (Laboratory confirmed)	no
129		No_known_link	20-29	16	0	0	1	D8	unknown	unknown		No	Measles (Laboratory confirmed)	no
130		No_known_link	10-19	16	0	0		D8	no	no		No	Measles (Laboratory confirmed)	no
131	School E	Probable	10-19	16	0	0		D8	yes	yes			Modified measles (Laboratory confirmed)	no
132	School E	Probable	10-19	16	0	0		D8	yes	yes			Measles (Laboratory confirmed)	no
133	School E	Probable	≥40	16	0	0		D8	unknown	unknown	yes		Measles (Clinically diagnosed)	no
134		No_known_link	20-29	16	0	0		D8	unknown	unknown			Modified measles (Laboratory confirmed)	no
135	School E	Probable	10-19	16	0	0		D8	unknown	unknown			Measles (Laboratory confirmed)	no
136	School E	Probable	10-19	16	0	0		D8	unknown	unknown			Measles (Laboratory confirmed)	no
137	School E	Probable	10-19	16	0	0		D8	yes	yes			Measles (Clinically diagnosed)	no
138		No_known_link	20-29	16	0	0		D8	unknown	unknown			Measles (Laboratory confirmed)	no
139	School E	Probable	10-19	16	0	0		D8	yes	yes			Modified measles (Laboratory confirmed)	no
140	School E	Probable	10-19	16	0	0		D8	unknown	unknown		No	Measles (Laboratory confirmed)	no
141	School E	Probable	10-19	16	0	0		D8	yes	yes		No	Modified measles (Laboratory confirmed)	no
142	School E	Probable	10-19	16	0	0		D8	yes	yes		No	Modified measles (Laboratory confirmed)	no
143	Courier G	Probable	≥40	16	0	0	1	B3	yes	no		No	Modified measles (Laboratory confirmed)	no
144		Probable	≥40	16	0	0	1	D8	yes	no			Modified measles (Laboratory confirmed)	no
145		No_known_link	20-29	16	0	0		D8	yes	yes			Measles (Laboratory confirmed)	no
146		No_known_link	≥40	16	0	0	1	D8	unknown	unknown		Yes	Modified measles (Laboratory confirmed)	no
147	School E	Probable	10-19	16	0	0		D8	yes	yes		No	Measles (Laboratory confirmed)	no
148	School E	Probable	10-19	16	0	0		D8	yes	yes		No	Modified measles (Laboratory confirmed)	no
149	School E	Probable	10-19	16	0	0		D8	yes	yes		No	Modified measles (Laboratory confirmed)	no
150	School E	Probable	10-19	16	0	0		D8	yes	yes		No	Measles (Laboratory confirmed)	no
151	School E	Probable	10-19	17	0	0		undetermined	unknown	unknown		No	Modified measles (Laboratory confirmed)	no
152	School E	Probable	10-19	16				D8	yes	yes		No	Measles (Laboratory confirmed)	no
153	School E	Probable	10-19	16				D8	unknown	unknown		No	Measles (Laboratory confirmed)	no
154	Social F	Probable	20-29	16	0	0	1	D8	yes	yes			Measles (Laboratory confirmed)	no
155	School E	Probable	10-19	17	0	0		D8	yes	yes		No	Modified measles (Laboratory confirmed)	no
156	School E	Probable	10-19	17	0	0		D8	yes	yes		No	Modified measles (Laboratory confirmed)	no
157	School E	Probable	10-19	17	0	0		D8	yes	yes		No	Modified measles (Laboratory confirmed)	no
158	School E	Probable	10-19	17	0	0		D8	yes	yes		No	Measles (Laboratory confirmed)	no
159		No_known_link	≥40	17	0	0	1	D8	unknown	unknown			Measles (Laboratory confirmed)	no
160		No_known_link	30-39	17	0	0		D8	unknown	unknown	yes		Measles (Laboratory confirmed)	no
161		No_known_link	20-29	17	0	0		D8	unknown	unknown			Modified measles (Laboratory confirmed)	no
162	School E	Probable	0-9	16				D8	no	no		No	Measles (Laboratory confirmed)	no
163	School E	Probable	10-19	17	0	0		D8	yes	yes		No	Modified measles (Laboratory confirmed)	no
164	School E	Probable	0-9	17	0	0		D8	yes	yes		No	Measles (Laboratory confirmed)	no
165	School E	Probable	0-9	17	0	0		D8	yes	yes		No	Modified measles (Laboratory confirmed)	no
166		No_known_link	≥40	16				D8	unknown	unknown			Measles (Laboratory confirmed)	no
167	Social F	Probable	30-39	17	0	0		D8	unknown	unknown			Measles (Laboratory confirmed)	no
168	School E	Probable	30-39	17	0	0		D8	yes	unknown		No	Measles (Laboratory confirmed)	no
169		Probable	20-29	17	0	0		D8	yes	yes			Modified measles (Laboratory confirmed)	no
170	Courier G	Probable	≥40	17	0	1		B3	no	no			Modified measles (Laboratory confirmed)	no
171	School E	Probable	20-29	17	0	0		D8	yes	yes	yes		Modified measles (Laboratory confirmed)	no
172	School E	Probable	≥40	17	0	0		D8	yes	no		No	Measles (Laboratory confirmed)	no
173		No_known_link	20-29	17	0	0		D8	unknown	unknown			Measles (Laboratory confirmed)	no
174	School E	Probable	10-19	17	0	0		D8	yes	yes		No	Modified measles (Laboratory confirmed)	no
175	School E	Probable	0-9	17	0	0		D8	yes	yes		No	Modified measles (Laboratory confirmed)	no
176	School E	Probable	10-19	17	0	0		D8	yes	unknown		No	Modified measles (Laboratory confirmed)	no
177	School E	Probable	0-9	17	0	0		D8	yes	yes		No	Measles (Laboratory confirmed)	no
178	School E	Probable	10-19	17	0	0		D8	yes	yes		No	Modified measles (Laboratory confirmed)	no
179		No_known_link	30-39	17	0	0		undetermined	yes	unknown			Measles (Laboratory confirmed)	no
180	School E	Probable	10-19	17	0	0		D8	unknown	unknown		No	Measles (Laboratory confirmed)	no
181		Probable	10-19	17	0	0	0	D8	yes	unknown		No	Modified measles (Laboratory confirmed)	no
182	Social F	Probable	20-29	16	0	0	0	D8	yes	yes		No	Measles (Laboratory confirmed)	no
183	School E	Probable	10-19	17	0	0		D8	yes	yes		Yes	Measles (Laboratory confirmed)	no
184	School E	Probable	10-19	17	0	0		D8	yes	yes		No	Modified measles (Laboratory confirmed)	no
185		No_known_link	30-39	17	0	0		D8	unknown	unknown		No	Measles (Laboratory confirmed)	no
186	School E	Probable	0-9	17	0	0		D8	yes	unknown		No	Modified measles (Laboratory confirmed)	no
187		No_known_link	20-29	17	0	0		D8	yes	unknown			Modified measles (Laboratory confirmed)	no
188	School E	Probable	0-9	17	0	0		D8	unknown	unknown		No	Modified measles (Laboratory confirmed)	no
189	School E	Probable	30-39	17	0	0		D8	yes	yes		No	Modified measles (Laboratory confirmed)	no
190	School E	Probable	0-9	17	0	0		D8	yes	yes		No	Measles (Laboratory confirmed)	no
191	School E	Probable	10-19	17	0	0		D8	no	no		No	Measles (Laboratory confirmed)	no
192	School E	Probable	10-19	17	0	0		D8	yes	yes		No	Modified measles (Laboratory confirmed)	no
193	School E	Probable	30-39	17	0	0		D8	unknown	unknown		No	Modified measles (Laboratory confirmed)	no
194		No_known_link	20-29	17	0	0		D8	unknown	unknown			Measles (Laboratory confirmed)	no
195	School E	Probable	0-9	17	0	0		D8	yes	yes		No	Modified measles (Laboratory confirmed)	no
196	School E	Probable	0-9	17	0	0		D8	yes	yes		No	Modified measles (Laboratory confirmed)	no
197		No_known_link	20-29	17	0	0		D8	yes	unknown			Measles (Laboratory confirmed)	no
198	School E	Probable	0-9	17	0	0		D8	yes	yes		No	Modified measles (Laboratory confirmed)	no
199		No_known_link	0-9	17	0	0		undetermined	yes	yes			Modified measles (Laboratory confirmed)	no
200	School E	Probable	0-9	17	0	0		D8	yes	yes		No	Modified measles (Laboratory confirmed)	no
201		No_known_link	≥40	17	0	0		D8	unknown	unknown			Modified measles (Laboratory confirmed)	no
202		No_known_link	0-9	17	0	0		D8	no	no			Modified measles (Laboratory confirmed)	no
203		No_known_link	20-29	17	0	0		D8	no	no			Measles (Laboratory confirmed)	no
204		No_known_link	≥40	17	0	0		D8	yes	no		No	Measles (Laboratory confirmed)	no
205		No_known_link	10-19	17	0	0		D8	yes	yes			Measles (Laboratory confirmed)	no
206		No_known_link	10-19	17	0	0		D8	yes	yes			Measles (Laboratory confirmed)	no
207	School E	Probable	0-9	17	0	0		D8	yes	yes			Measles (Laboratory confirmed)	no
208	School E	Probable	≥40	17	0	0		D8	unknown	unknown			Measles (Laboratory confirmed)	no
209		No_known_link	10-19	17	0	0		D8	yes	yes			Measles (Laboratory confirmed)	no
210		No_known_link	30-39	17	0	0	1	D8	unknown	unknown			Measles (Laboratory confirmed)	no
211		No_known_link	10-19	17	0	0		D8	yes	yes		No	Measles (Laboratory confirmed)	no
212		No_known_link	30-39	18	0	0		D8	unknown	unknown			Modified measles (Laboratory confirmed)	no
213		Probable	30-39	18	0	0	1	D8	unknown	unknown		No	Measles (Laboratory confirmed)	no
214	School E	Probable	10-19	18	0	0		D8	yes	yes		No	Measles (Laboratory confirmed)	no
215		No_known_link	30-39	18	0	0		D8	yes	unknown		No	Measles (Laboratory confirmed)	no
216		No_known_link	20-29	18	0	0		D8	unknown	unknown			Measles (Laboratory confirmed)	no
217		Probable	20-29	18	0	0	1	D8	unknown	unknown		No	Modified measles (Laboratory confirmed)	no
218		No_known_link	20-29	16	0	0		D8	unknown	unknown		No	Modified measles (Laboratory confirmed)	no
221	School E	Probable	0-9	18	0	0		D8	yes	yes		No	Modified measles (Laboratory confirmed)	no
222		Probable	30-39	18	0	0		D8	yes	no			Modified measles (Laboratory confirmed)	no
223		Probable	30-39	16	0	1	1	B3	yes	yes			Modified measles (Laboratory confirmed)	no
219	School H	Probable	20-29	18				D8	unknown	unknown			Measles (Laboratory confirmed)	no
220	School H	Probable	0-9	18				undetermined	yes	unknown			Measles (Laboratory confirmed)	no
224	School E	Probable	20-29	18			1	D8	yes	yes			Modified measles (Laboratory confirmed)	no
225		No_known_link	20-29	19			1	D8	unknown	unknown		No	Modified measles (Laboratory confirmed)	no
226		No_known_link	20-29	19				D8	unknown	unknown			Measles (Laboratory confirmed)	no
227		No_known_link	20-29	15				undetermined	unknown	unknown			Measles (Laboratory confirmed)	no
228		No_known_link	20-29	16				undetermined	unknown	unknown			Modified measles (Laboratory confirmed)	no
229		No_known_link	20-29	19				D8	unknown	unknown			Measles (Laboratory confirmed)	no
230	Medical I	Probable	20-29	19				D8	yes	yes		No	Measles (Laboratory confirmed)	no
231		No_known_link	20-29	19			1	D8	yes	unknown			Measles (Laboratory confirmed)	no
232		No_known_link	≥40	19			1	D8	yes	unknown		No	Measles (Laboratory confirmed)	no
233	Medical I	Probable	20-29	19				D8	yes	yes		No	Modified measles (Laboratory confirmed)	no
234	School E	Probable	≥40	20			1	D8	unknown	unknown			Measles (Laboratory confirmed)	no
235		No_known_link	20-29	19				D8	unknown	unknown			Modified measles (Laboratory confirmed)	no
236		Probable	≥40	20			1	D8	unknown	unknown		No	Modified measles (Laboratory confirmed)	no
237	Medical I	Probable	20-29	20			1	D8	yes	yes		No	Modified measles (Laboratory confirmed)	no
238		No_known_link	20-29	19	0	0	0	undetermined	unknown	unknown			Measles (Laboratory confirmed)	no
239		No_known_link	30-39	20			1	D8	unknown	unknown		Yes	Measles (Laboratory confirmed)	no
242		No_known_link	10-19	20	0	0	1	D8	yes	yes		No	Modified measles (Laboratory confirmed)	no
248		No_known_link	30-39	21	0	0	1	D8	unknown	unknown			Measles (Laboratory confirmed)	no
247		No_known_link	20-29	20	0	0	0	undetermined	unknown	unknown			Measles (Laboratory confirmed)	no
251	Social J	Probable	20-29	21	0	0	1	D8	yes	no		No	Measles (Laboratory confirmed)	no
250		No_known_link	10-19	21	0	0	1	D8	yes	yes		No	Measles (Laboratory confirmed)	no
240		No_known_link	20-29	20	0	0	1	D8	yes	no		Yes	Modified measles (Laboratory confirmed)	no
244		No_known_link	≥40	21	0	0	1	D8	unknown	unknown			Modified measles (Laboratory confirmed)	no
241		No_known_link	0-9	20	0	0	1	undetermined	yes	unknown			Modified measles (Laboratory confirmed)	no
246		No_known_link	20-29	21	0	0	1	D8	yes	yes			Measles (Laboratory confirmed)	no
245		No_known_link	30-39	20	0	0	0	D8	unknown	unknown			Measles (Laboratory confirmed)	no
249		No_known_link	20-29	21	0	0	0	D8	unknown	unknown			Measles (Laboratory confirmed)	no
252		No_known_link	20-29	21	0	0	1	D8	yes	yes			Measles (Laboratory confirmed)	no
257	Social J	Probable	30-39	22	0	0	0	D8	unknown	unknown			Modified measles (Laboratory confirmed)	no
256	Social J	Probable	20-29	22	0	0	0	D8	unknown	unknown			Modified measles (Laboratory confirmed)	no
243		No_known_link	30-39	20	0	0	1	D8	unknown	unknown			Measles (Laboratory confirmed)	no
254		No_known_link	20-29	22	0	0	1	D8	unknown	unknown			Measles (Laboratory confirmed)	no
255		No_known_link	20-29	22	0	0	1	D8	yes	yes			Modified measles (Laboratory confirmed)	no
259		No_known_link	20-29	22	0	0	1	D8	yes	yes			Measles (Laboratory confirmed)	no
260		No_known_link	0-9	22	0	0	1	undetermined	yes	unknown			Modified measles (Laboratory confirmed)	no
258		No_known_link	20-29	22	0	0	1	D8	unknown	unknown			Measles (Laboratory confirmed)	no
253		No_known_link	≥40	21	0	0	1	D8	unknown	unknown			Modified measles (Laboratory confirmed)	no
