## Supplementary S2 for "Multicluster measles outbreak with a substantial proportion of modified cases in Tokyo, Japan, January–May 2026"

### Sheet: Suppl. S2_Figure2_Raw_Data
key_tokyo_no	Case_Type	Vacc1_Status	Vacc2_Status	is_modified	vacc_doses
1	Measles (Laboratory confirmed)	yes	unknown	0	1 dose
2	Measles (Laboratory confirmed)	no	no	0	0 doses
6	Measles (Laboratory confirmed)	yes	no	0	1 dose
8	Modified measles (Laboratory confirmed)	yes	yes	1	≥2 doses
9	Measles (Laboratory confirmed)	yes	yes	0	≥2 doses
11	Measles (Laboratory confirmed)	no	no	0	0 doses
16	Modified measles (Laboratory confirmed)	yes	yes	1	≥2 doses
17	Modified measles (Laboratory confirmed)	yes	yes	1	≥2 doses
22	Modified measles (Laboratory confirmed)	yes	yes	1	≥2 doses
25	Modified measles (Laboratory confirmed)	yes	yes	1	≥2 doses
26	Modified measles (Laboratory confirmed)	yes	yes	1	≥2 doses
27	Modified measles (Laboratory confirmed)	yes	yes	1	≥2 doses
28	Modified measles (Laboratory confirmed)	yes	yes	1	≥2 doses
29	Modified measles (Laboratory confirmed)	yes	yes	1	≥2 doses
32	Modified measles (Laboratory confirmed)	yes	yes	1	≥2 doses
33	Measles (Laboratory confirmed)	no	no	0	0 doses
34	Measles (Laboratory confirmed)	yes	yes	0	≥2 doses
36	Measles (Laboratory confirmed)	no	no	0	0 doses
38	Measles (Laboratory confirmed)	yes	yes	0	≥2 doses
42	Modified measles (Laboratory confirmed)	yes	yes	1	≥2 doses
43	Modified measles (Laboratory confirmed)	yes	unknown	1	1 dose
45	Measles (Laboratory confirmed)	no	no	0	0 doses
47	Measles (Laboratory confirmed)	yes	yes	0	≥2 doses
48	Measles (Laboratory confirmed)	yes	yes	0	≥2 doses
49	Measles (Laboratory confirmed)	yes	yes	0	≥2 doses
52	Measles (Laboratory confirmed)	yes	yes	0	≥2 doses
55	Measles (Laboratory confirmed)	no	no	0	0 doses
56	Modified measles (Laboratory confirmed)	yes	yes	1	≥2 doses
57	Modified measles (Laboratory confirmed)	yes	yes	1	≥2 doses
60	Measles (Laboratory confirmed)	yes	no	0	1 dose
70	Measles (Laboratory confirmed)	no	no	0	0 doses
71	Modified measles (Laboratory confirmed)	yes	unknown	1	1 dose
76	Measles (Laboratory confirmed)	yes	unknown	0	1 dose
84	Measles (Laboratory confirmed)	yes	unknown	0	1 dose
86	Measles (Laboratory confirmed)	no	no	0	0 doses
91	Measles (Laboratory confirmed)	no	no	0	0 doses
96	Measles (Laboratory confirmed)	no	no	0	0 doses
97	Modified measles (Laboratory confirmed)	yes	yes	1	≥2 doses
98	Measles (Laboratory confirmed)	no	no	0	0 doses
102	Modified measles (Laboratory confirmed)	no	no	1	0 doses
104	Measles (Laboratory confirmed)	yes	yes	0	≥2 doses
105	Measles (Laboratory confirmed)	no	no	0	0 doses
107	Modified measles (Laboratory confirmed)	yes	yes	1	≥2 doses
108	Measles (Laboratory confirmed)	no	no	0	0 doses
115	Measles (Laboratory confirmed)	yes	yes	0	≥2 doses
116	Measles (Laboratory confirmed)	yes	yes	0	≥2 doses
117	Measles (Laboratory confirmed)	yes	yes	0	≥2 doses
121	Modified measles (Laboratory confirmed)	yes	no	1	1 dose
123	Measles (Laboratory confirmed)	no	no	0	0 doses
124	Modified measles (Laboratory confirmed)	yes	yes	1	≥2 doses
125	Modified measles (Laboratory confirmed)	no	no	1	0 doses
130	Measles (Laboratory confirmed)	no	no	0	0 doses
131	Modified measles (Laboratory confirmed)	yes	yes	1	≥2 doses
132	Measles (Laboratory confirmed)	yes	yes	0	≥2 doses
137	Measles (Clinically diagnosed)	yes	yes	0	≥2 doses
139	Modified measles (Laboratory confirmed)	yes	yes	1	≥2 doses
141	Modified measles (Laboratory confirmed)	yes	yes	1	≥2 doses
142	Modified measles (Laboratory confirmed)	yes	yes	1	≥2 doses
143	Modified measles (Laboratory confirmed)	yes	no	1	1 dose
144	Modified measles (Laboratory confirmed)	yes	no	1	1 dose
145	Measles (Laboratory confirmed)	yes	yes	0	≥2 doses
147	Measles (Laboratory confirmed)	yes	yes	0	≥2 doses
148	Modified measles (Laboratory confirmed)	yes	yes	1	≥2 doses
149	Modified measles (Laboratory confirmed)	yes	yes	1	≥2 doses
150	Measles (Laboratory confirmed)	yes	yes	0	≥2 doses
152	Measles (Laboratory confirmed)	yes	yes	0	≥2 doses
154	Measles (Laboratory confirmed)	yes	yes	0	≥2 doses
155	Modified measles (Laboratory confirmed)	yes	yes	1	≥2 doses
156	Modified measles (Laboratory confirmed)	yes	yes	1	≥2 doses
157	Modified measles (Laboratory confirmed)	yes	yes	1	≥2 doses
158	Measles (Laboratory confirmed)	yes	yes	0	≥2 doses
162	Measles (Laboratory confirmed)	no	no	0	0 doses
163	Modified measles (Laboratory confirmed)	yes	yes	1	≥2 doses
164	Measles (Laboratory confirmed)	yes	yes	0	≥2 doses
165	Modified measles (Laboratory confirmed)	yes	yes	1	≥2 doses
168	Measles (Laboratory confirmed)	yes	unknown	0	1 dose
169	Modified measles (Laboratory confirmed)	yes	yes	1	≥2 doses
170	Modified measles (Laboratory confirmed)	no	no	1	0 doses
171	Modified measles (Laboratory confirmed)	yes	yes	1	≥2 doses
172	Measles (Laboratory confirmed)	yes	no	0	1 dose
174	Modified measles (Laboratory confirmed)	yes	yes	1	≥2 doses
175	Modified measles (Laboratory confirmed)	yes	yes	1	≥2 doses
176	Modified measles (Laboratory confirmed)	yes	unknown	1	1 dose
177	Measles (Laboratory confirmed)	yes	yes	0	≥2 doses
178	Modified measles (Laboratory confirmed)	yes	yes	1	≥2 doses
179	Measles (Laboratory confirmed)	yes	unknown	0	1 dose
181	Modified measles (Laboratory confirmed)	yes	unknown	1	1 dose
182	Measles (Laboratory confirmed)	yes	yes	0	≥2 doses
183	Measles (Laboratory confirmed)	yes	yes	0	≥2 doses
184	Modified measles (Laboratory confirmed)	yes	yes	1	≥2 doses
186	Modified measles (Laboratory confirmed)	yes	unknown	1	1 dose
187	Modified measles (Laboratory confirmed)	yes	unknown	1	1 dose
189	Modified measles (Laboratory confirmed)	yes	yes	1	≥2 doses
190	Measles (Laboratory confirmed)	yes	yes	0	≥2 doses
191	Measles (Laboratory confirmed)	no	no	0	0 doses
192	Modified measles (Laboratory confirmed)	yes	yes	1	≥2 doses
195	Modified measles (Laboratory confirmed)	yes	yes	1	≥2 doses
196	Modified measles (Laboratory confirmed)	yes	yes	1	≥2 doses
197	Measles (Laboratory confirmed)	yes	unknown	0	1 dose
198	Modified measles (Laboratory confirmed)	yes	yes	1	≥2 doses
199	Modified measles (Laboratory confirmed)	yes	yes	1	≥2 doses
200	Modified measles (Laboratory confirmed)	yes	yes	1	≥2 doses
202	Modified measles (Laboratory confirmed)	no	no	1	0 doses
203	Measles (Laboratory confirmed)	no	no	0	0 doses
204	Measles (Laboratory confirmed)	yes	no	0	1 dose
205	Measles (Laboratory confirmed)	yes	yes	0	≥2 doses
206	Measles (Laboratory confirmed)	yes	yes	0	≥2 doses
207	Measles (Laboratory confirmed)	yes	yes	0	≥2 doses
209	Measles (Laboratory confirmed)	yes	yes	0	≥2 doses
211	Measles (Laboratory confirmed)	yes	yes	0	≥2 doses
214	Measles (Laboratory confirmed)	yes	yes	0	≥2 doses
215	Measles (Laboratory confirmed)	yes	unknown	0	1 dose
221	Modified measles (Laboratory confirmed)	yes	yes	1	≥2 doses
222	Modified measles (Laboratory confirmed)	yes	no	1	1 dose
223	Modified measles (Laboratory confirmed)	yes	yes	1	≥2 doses
220	Measles (Laboratory confirmed)	yes	unknown	0	1 dose
224	Modified measles (Laboratory confirmed)	yes	yes	1	≥2 doses
230	Measles (Laboratory confirmed)	yes	yes	0	≥2 doses
231	Measles (Laboratory confirmed)	yes	unknown	0	1 dose
232	Measles (Laboratory confirmed)	yes	unknown	0	1 dose
233	Modified measles (Laboratory confirmed)	yes	yes	1	≥2 doses
237	Modified measles (Laboratory confirmed)	yes	yes	1	≥2 doses
242	Modified measles (Laboratory confirmed)	yes	yes	1	≥2 doses
251	Measles (Laboratory confirmed)	yes	no	0	1 dose
250	Measles (Laboratory confirmed)	yes	yes	0	≥2 doses
240	Modified measles (Laboratory confirmed)	yes	no	1	1 dose
241	Modified measles (Laboratory confirmed)	yes	unknown	1	1 dose
246	Measles (Laboratory confirmed)	yes	yes	0	≥2 doses
252	Measles (Laboratory confirmed)	yes	yes	0	≥2 doses
255	Modified measles (Laboratory confirmed)	yes	yes	1	≥2 doses
259	Measles (Laboratory confirmed)	yes	yes	0	≥2 doses
260	Modified measles (Laboratory confirmed)	yes	unknown	1	1 dose
