## Supplementary S3 for "Multicluster measles outbreak with a substantial proportion of modified cases in Tokyo, Japan, January–May 2026"

### Sheet: Suppl. S3_Hosp. Comp.
Cases with hospitalisation or complications						Hospitalization/Complication Risk by Vaccination Status
Key_tokyo_no	Case_type	Vaccination	Hospitalisation date	Complications		[Data sources - from Master_raw sheet]
10	Measles (Laboratory confirmed)	Unknown	Not hospitalised	Pneumonia		Hospitalisation: Column O (Inv_Hospitalization_Date) - not empty means hospitalised
11	Measles (Laboratory confirmed)	0 doses	Hospitalised	None		Complications: Column I (Pneumonia) + J (Otitis_Media) - if 1 then has complication
12	Measles (Laboratory confirmed)	Unknown	Hospitalised	None		Vaccination classification: Columns M & N (same rules as Vaccine_Count_Analysis)
33	Measles (Laboratory confirmed)	0 doses	Hospitalised	None
41	Measles (Laboratory confirmed)	Unknown	Hospitalised	None		[Section 1] Hospitalisation/Complication Rate by Number of Vaccine Doses
46	Measles (Laboratory confirmed)	Unknown	Hospitalised	None
50	Measles (Laboratory confirmed)	Unknown	Hospitalised	None		Number of doses	Cases (n)	Hospitalised (n)	Complications (n)	Hospitalised or complications (n)	Rate (%)
55	Measles (Laboratory confirmed)	0 doses	Hospitalised	Pneumonia		0 doses (unvaccinated)	22	3	3	5	22.7
58	Measles (Laboratory confirmed)	Unknown	Hospitalised	None		1 dose	28	0	0	0	0
59	Measles (Laboratory confirmed)	Unknown	Hospitalised	None		≥2 doses	82	2	2	3	3.7
64	Measles (Laboratory confirmed)	Unknown	Hospitalised	Pneumonia		Unknown	128	12	2	13	10.2
101	Measles (Laboratory confirmed)	Unknown	Hospitalised	None		Total	260	17	7	21	8.1
108	Measles (Laboratory confirmed)	0 doses	Not hospitalised	Pneumonia
111	Measles (Laboratory confirmed)	Unknown	Hospitalised	None
117	Measles (Laboratory confirmed)	≥2 doses	Hospitalised	Pneumonia		[Section 2] Relative Risk (RR) Analysis
122	Measles (Laboratory confirmed)	Unknown	Hospitalised	None		(Limited to 132 cases with documented vaccination history)
133	Measles (Clinically diagnosed)	Unknown	Hospitalised	None
160	Measles (Laboratory confirmed)	Unknown	Hospitalised	None		Comparison	RR	95% CI lower	95% CI upper	p-value	Significance
170	Modified measles (Laboratory confirmed)	0 doses	Not hospitalised	Otitis media		≥2 doses vs 0 doses	0.160976	0.0416559	0.622076	0.0100717	*
171	Modified measles (Laboratory confirmed)	≥2 doses	Hospitalised	None		1 dose vs 0 doses	0	-	-	-	-
223	Modified measles (Laboratory confirmed)	≥2 doses	Not hospitalised	Otitis media		* RR cannot be calculated for the 1-dose group due to zero events
						[RR calculation formula]
						RR = (Rate in vaccinated group) / (Rate in unvaccinated group)
						= (M13/J13) / (M11/J11)
						Note: * p<0.05, ** p<0.01, *** p<0.001
						[95% Confidence Interval]
						p1 = 3/82, p2 = 5/22
						SE(ln(RR)) = sqrt((1-p1)/(n1*p1) + (1-p2)/(n2*p2))
						95% CI = exp(ln(RR) ± 1.96 × SE)
						[Section 3] Vaccine Effectiveness (VE)
						VE (Vaccine Effectiveness) = (1 - RR) × 100%
						Comparison	VE (%)	95% CI lower (%)	95% CI upper (%)	Interpretation
						≥2 doses vs 0 doses	83.9	37.8	95.8	83.9% reduction in risk of severe disease
						1 dose vs 0 doses	100	-	-	100.0% reduction in risk of severe disease
						[Section 4] Conclusions
						[Summary of Analysis Results]
						• Hospitalisation/complication rate in unvaccinated (0 doses):				22.7% (5/22)
						• Hospitalisation/complication rate in ≥2 doses:				3.7% (3/82)
						• Relative risk (RR) ≥2 doses vs 0 doses:				0.160976
						• Vaccine effectiveness (VE) ≥2 doses vs 0 doses:				83.9% (95% CI: 37.8% - 95.8%)
						[Notes]
						• Hospitalisation: Column P <> empty in Master_raw
						• Complications: Column J = 1 (Pneumonia=1 OR Otitis_Media=1)
						• 95% CI for RR calculated using log transformation approximation
						• P-values calculated using Fisher's exact test

### Sheet: Master_raw
key_tokyo_no	cluster_id	epi_link_status	age_group	Epi_Week	Pneumonia	Otitis_Media	PCR_Genotype	PCR_Genotype_Detail	Vacc1_Status	Vacc2_Status	Hospitalization	Inv_Travel_History	Case_Type	Death_Date
1		No_known_link	30-39	4	0	0	1	B3	yes	unknown		Yes	Measles (Laboratory confirmed)
2		No_known_link	10-19	5	0	0	1	B3	no	no		Yes	Measles (Laboratory confirmed)
3		No_known_link	≥40	5	0	0	1	B3	unknown	unknown		No	Measles (Laboratory confirmed)
4		No_known_link	20-29	6	0	0	1	B3	unknown	unknown		No	Measles (Laboratory confirmed)
5		No_known_link	30-39	6	0	0	1	B3	unknown	unknown		Yes	Measles (Laboratory confirmed)
6		No_known_link	20-29	6	0	0	1	B3	yes	no		No	Measles (Laboratory confirmed)
7		No_known_link	≥40	8	0	0	1	B3	unknown	unknown		No	Measles (Laboratory confirmed)
8		No_known_link	20-29	9	0	0	1	D8	yes	yes		No	Modified measles (Laboratory confirmed)
9		No_known_link	20-29	9	0	0	1	B3	yes	yes		No	Measles (Laboratory confirmed)
10		No_known_link	30-39	9	1	0	1	B3	unknown	unknown		No	Measles (Laboratory confirmed)
11		Probable	≥40	10	0	0	1	D8	no	no	yes	No	Measles (Laboratory confirmed)
12	Social A	Probable	20-29	10	0	0	1	D8	unknown	unknown	yes		Measles (Laboratory confirmed)
13	Social A	Probable	20-29	10	0	0	1	D8	unknown	unknown		No	Modified measles (Laboratory confirmed)
14	Social A	Probable	20-29	10	0	0	1	D8	unknown	unknown		No	Modified measles (Laboratory confirmed)
15	Social A	Probable	20-29	10	0	0	1	D8	unknown	unknown		No	Modified measles (Laboratory confirmed)
16	Social A	Probable	20-29	10	0	0	1	D8	yes	yes			Modified measles (Laboratory confirmed)
17	Social A	Probable	20-29	10	0	0	1	D8	yes	yes		No	Modified measles (Laboratory confirmed)
18	Social A	Probable	20-29	10	0	0	1	D8	unknown	unknown			Modified measles (Laboratory confirmed)
19		Probable	30-39	11	0	0	1	B3	unknown	unknown		No	Measles (Laboratory confirmed)
20		No_known_link	20-29	10	0	0	1	B3	unknown	unknown		No	Measles (Laboratory confirmed)
21	Social A	Probable	20-29	10	0	0	1	D8	unknown	unknown			Modified measles (Laboratory confirmed)
22	School B	Probable	10-19	11	0	0	1	B3	yes	yes		Yes	Modified measles (Laboratory confirmed)
23	Social A	Probable	20-29	11	0	0	1	undetermined	unknown	unknown		No	Measles (Laboratory confirmed)
24		No_known_link	30-39	11	0	0	1	D8	unknown	unknown		No	Measles (Laboratory confirmed)
25	School B	Probable	10-19	11	0	0	1	B3	yes	yes		Yes	Modified measles (Laboratory confirmed)
26	School B	Probable	10-19	11	0	0	1	B3	yes	yes		Yes	Modified measles (Laboratory confirmed)
27	School B	Probable	10-19	11	0	0	1	B3	yes	yes		Yes	Modified measles (Laboratory confirmed)
28	School B	Probable	10-19	11	0	0	1	B3	yes	yes		Yes	Modified measles (Laboratory confirmed)
29	School B	Probable	10-19	11	0	0	1	B3	yes	yes		Yes	Modified measles (Laboratory confirmed)
30		No_known_link	30-39	11	0	0	1	D8	unknown	unknown		Unknown	Modified measles (Laboratory confirmed)
31	School B	Probable	10-19	11	0	0	1	B3	unknown	unknown		Yes	Measles (Laboratory confirmed)
32	School B	Probable	10-19	11	0	0	1	B3	yes	yes		Yes	Modified measles (Laboratory confirmed)
33		No_known_link	20-29	11	0	0	1	D8	no	no	yes	No	Measles (Laboratory confirmed)
34	School B	Probable	10-19	12	0	0	1	B3	yes	yes		Yes	Measles (Laboratory confirmed)
35		No_known_link	20-29	12	0	0	1	D8	unknown	unknown		Yes	Measles (Laboratory confirmed)
36		No_known_link	20-29	12	0	0	1	D8	no	no		No	Measles (Laboratory confirmed)
37		No_known_link	30-39	12	0	0	1	D8	unknown	unknown		Yes	Measles (Laboratory confirmed)
38		No_known_link	20-29	12	0	0	1	D8	yes	yes		No	Measles (Laboratory confirmed)
39		No_known_link	30-39	12	0	0	1	D8	unknown	unknown		No	Measles (Laboratory confirmed)
40		No_known_link	30-39	12	0	0	1	D8	unknown	unknown		No	Measles (Laboratory confirmed)
41		Probable	30-39	13	0	0	1	D8	unknown	unknown	yes	Yes	Measles (Laboratory confirmed)
42	School B	Probable	10-19	13	0	0		B3	yes	yes		No	Modified measles (Laboratory confirmed)
43		No_known_link	30-39	13	0	0	1	D8	yes	unknown		No	Modified measles (Laboratory confirmed)
44		No_known_link	20-29	13	0	0	1	D8	unknown	unknown		No	Measles (Laboratory confirmed)
45	Medical C	Probable	0-9	13	0	0	1	D8	no	no		No	Measles (Laboratory confirmed)
46		No_known_link	30-39	13	0	0		D8	unknown	unknown	yes		Measles (Laboratory confirmed)
47		No_known_link	30-39	13	0	0	1	D8	yes	yes		No	Measles (Laboratory confirmed)
48	Medical C	Probable	30-39	13	0	0		D8	yes	yes		Unknown	Measles (Laboratory confirmed)
49		No_known_link	20-29	13	0	0	1	D8	yes	yes		No	Measles (Laboratory confirmed)
50	Medical C	Probable	≥40	14	0	0	1	D8	unknown	unknown	yes	No	Measles (Laboratory confirmed)
51		No_known_link	≥40	14	0	0	1	D8	unknown	unknown		No	Measles (Laboratory confirmed)
52		No_known_link	10-19	14	0	0	1	D8	yes	yes			Measles (Laboratory confirmed)
53		No_known_link	20-29	14	0	0	1	D8	unknown	unknown		No	Measles (Laboratory confirmed)
54		Probable	20-29	14	0	0		D8	unknown	unknown		No	Measles (Laboratory confirmed)
55		No_known_link	20-29	14	1	0	1	D8	no	no	yes	No	Measles (Laboratory confirmed)
56	Medical C	Probable	30-39	14	0	0	1	D8	yes	yes		No	Modified measles (Laboratory confirmed)
57	Medical C	Probable	30-39	14	0	0	1	D8	yes	yes			Modified measles (Laboratory confirmed)
58		No_known_link	30-39	14	0	0	1	D8	unknown	unknown	yes		Measles (Laboratory confirmed)
59		No_known_link	30-39	14	0	0	1	D8	unknown	unknown	yes	No	Measles (Laboratory confirmed)
60		No_known_link	30-39	14	0	0	1	D8	yes	no			Measles (Laboratory confirmed)
61		No_known_link	20-29	14	0	0	1	D8	unknown	unknown		Yes	Measles (Laboratory confirmed)
62		No_known_link	20-29	14	0	0		D8	unknown	unknown			Measles (Laboratory confirmed)
63		No_known_link	20-29	14	0	0		D8	unknown	unknown		No	Measles (Laboratory confirmed)
64		No_known_link	20-29	14	1	0	1	D8	unknown	unknown	yes	No	Measles (Laboratory confirmed)
65		No_known_link	20-29	14	0	0	1	D8	unknown	unknown		Yes	Measles (Laboratory confirmed)
66		No_known_link	30-39	14	0	0		D8	unknown	unknown			Measles (Laboratory confirmed)
67		No_known_link	≥40	14	0	0	1	B3	unknown	unknown			Measles (Laboratory confirmed)
68		No_known_link	20-29	14	0	0	1	D8	unknown	unknown			Measles (Laboratory confirmed)
69		No_known_link	≥40	14	0	0	1	undetermined	unknown	unknown		No	Modified measles (Laboratory confirmed)
70		No_known_link	20-29	14	0	0		D8	no	no		Unknown	Measles (Laboratory confirmed)
71		Probable	0-9	14	0	0	1	undetermined	yes	unknown			Modified measles (Laboratory confirmed)
72		Probable	≥40	15	0	0		D8	unknown	unknown			Modified measles (Laboratory confirmed)
73	Social F	Probable	20-29	15	0	0		D8	unknown	unknown			Measles (Laboratory confirmed)
74		No_known_link	≥40	15	0	0	1	D8	unknown	unknown		No	Measles (Laboratory confirmed)
75		No_known_link	30-39	14	0	0	1	D8	unknown	unknown			Measles (Laboratory confirmed)
76		No_known_link	20-29	15	0	0		D8	yes	unknown		No	Measles (Laboratory confirmed)
77		No_known_link	≥40	15	0	0	1	D8	unknown	unknown		No	Measles (Laboratory confirmed)
78		No_known_link	30-39	15	0	0		D8	unknown	unknown			Modified measles (Laboratory confirmed)
79		No_known_link	≥40	15	0	0		D8	unknown	unknown			Measles (Laboratory confirmed)
80		No_known_link	≥40	15	0	0		D8	unknown	unknown			Measles (Laboratory confirmed)
81	School E	Probable	10-19	15	0	0	1	D8	unknown	unknown		No	Measles (Laboratory confirmed)
82	Social F	Probable	30-39	15	0	0		D8	unknown	unknown			Measles (Laboratory confirmed)
83		No_known_link	20-29	15	0	0	1	D8	unknown	unknown		No	Measles (Laboratory confirmed)
84		No_known_link	20-29	15	0	0	1	D8	yes	unknown		No	Measles (Laboratory confirmed)
85	Social D	Probable	20-29	15	0	0	1	D8	unknown	unknown			Measles (Laboratory confirmed)
86		No_known_link	20-29	15	0	0		D8	no	no			Measles (Laboratory confirmed)
87		Probable	20-29	15	0	0	1	D8	unknown	unknown		No	Modified measles (Laboratory confirmed)
88		Probable	30-39	15	0	0	1	D8	unknown	unknown		No	Modified measles (Laboratory confirmed)
89		Probable	20-29	15	0	0	1	D8	unknown	unknown		No	Measles (Laboratory confirmed)
90		No_known_link	≥40	15	0	0	1	D8	unknown	unknown		Unknown	Modified measles (Laboratory confirmed)
91		No_known_link	0-9	15	0	0	1	D8	no	no		No	Measles (Laboratory confirmed)
92		No_known_link	20-29	15	0	0		D8	unknown	unknown		No	Measles (Laboratory confirmed)
93		Probable	30-39	15	0	0		D8	unknown	unknown		No	Measles (Laboratory confirmed)
94		No_known_link	20-29	15	0	0		D8	unknown	unknown			Measles (Laboratory confirmed)
95	Social F	Probable	30-39	15	0	0		D8	unknown	unknown			Modified measles (Laboratory confirmed)
96		No_known_link	20-29	15	0	0	1	D8	no	no		No	Measles (Laboratory confirmed)
97		Probable	20-29	15	0	0	1	D8	yes	yes			Modified measles (Laboratory confirmed)
98		No_known_link	20-29	15	0	0	1	D8	no	no		No	Measles (Laboratory confirmed)
99		No_known_link	20-29	15	0	0	1	D8	unknown	unknown		No	Measles (Laboratory confirmed)
100		No_known_link	≥40	15	0	0	1	D8	unknown	unknown		Unknown	Modified measles (Laboratory confirmed)
101		No_known_link	30-39	15	0	0	1	D8	unknown	unknown	yes	No	Measles (Laboratory confirmed)
102		Probable	20-29	15	0	0		D8	no	no			Modified measles (Laboratory confirmed)
103		No_known_link	20-29	16	0	0		D8	unknown	unknown		Unknown	Modified measles (Laboratory confirmed)
104		No_known_link	20-29	15	0	0		D8	yes	yes		Unknown	Measles (Laboratory confirmed)
105		No_known_link	≥40	15	0	0		D8	no	no			Measles (Laboratory confirmed)
106		No_known_link	20-29	16	0	0		D8	unknown	unknown		Unknown	Measles (Laboratory confirmed)
107		No_known_link	20-29	15	0	0		D8	yes	yes			Modified measles (Laboratory confirmed)
108		No_known_link	30-39	15	1	0		D8	no	no			Measles (Laboratory confirmed)
109		No_known_link	20-29	15	0	0		D8	unknown	unknown			Measles (Laboratory confirmed)
110		Probable	30-39	16	0	0	1	D8	unknown	unknown		No	Modified measles (Laboratory confirmed)
111		No_known_link	30-39	15	0	0	1	D8	unknown	unknown	yes	No	Measles (Laboratory confirmed)
112		No_known_link	30-39	15	0	0	1	D8	unknown	unknown		Unknown	Measles (Laboratory confirmed)
113		No_known_link	30-39	16	0	0	1	D8	unknown	unknown		No	Measles (Laboratory confirmed)
114		No_known_link	20-29	16	0	0		D8	unknown	unknown			Modified measles (Laboratory confirmed)
115		No_known_link	20-29	16	0	0	1	D8	yes	yes		No	Measles (Laboratory confirmed)
116		Probable	10-19	16	0	0	1	D8	yes	yes		No	Measles (Laboratory confirmed)
117		No_known_link	20-29	16	1	0	1	D8	yes	yes	yes		Measles (Laboratory confirmed)
118		No_known_link	20-29	16	0	0	1	D8	unknown	unknown			Measles (Laboratory confirmed)
119		No_known_link	30-39	16	0	0	1	D8	unknown	unknown		No	Measles (Laboratory confirmed)
120		No_known_link	30-39	16	0	0		D8	unknown	unknown			Measles (Laboratory confirmed)
121		No_known_link	30-39	16	0	0		D8	yes	no			Modified measles (Laboratory confirmed)
122		No_known_link	20-29	16	0	0		D8	unknown	unknown	yes	No	Measles (Laboratory confirmed)
123	Social D	Probable	20-29	16	0	0	1	D8	no	no			Measles (Laboratory confirmed)
124		No_known_link	30-39	16	0	0	1	D8	yes	yes		No	Modified measles (Laboratory confirmed)
125		No_known_link	≥40	16	0	0	1	D8	no	no			Modified measles (Laboratory confirmed)
126		No_known_link	20-29	16	0	0		D8	unknown	unknown			Measles (Laboratory confirmed)
127		No_known_link	30-39	16	0	0		D8	unknown	unknown			Measles (Laboratory confirmed)
128	Courier G	Probable	≥40	15	0	0		B3	unknown	unknown			Measles (Laboratory confirmed)
129		No_known_link	20-29	16	0	0	1	D8	unknown	unknown		No	Measles (Laboratory confirmed)
130		No_known_link	10-19	16	0	0		D8	no	no		No	Measles (Laboratory confirmed)
131	School E	Probable	10-19	16	0	0		D8	yes	yes			Modified measles (Laboratory confirmed)
132	School E	Probable	10-19	16	0	0		D8	yes	yes			Measles (Laboratory confirmed)
133	School E	Probable	≥40	16	0	0		D8	unknown	unknown	yes		Measles (Clinically diagnosed)
134		No_known_link	20-29	16	0	0		D8	unknown	unknown			Modified measles (Laboratory confirmed)
135	School E	Probable	10-19	16	0	0		D8	unknown	unknown			Measles (Laboratory confirmed)
136	School E	Probable	10-19	16	0	0		D8	unknown	unknown			Measles (Laboratory confirmed)
137	School E	Probable	10-19	16	0	0		D8	yes	yes			Measles (Clinically diagnosed)
138		No_known_link	20-29	16	0	0		D8	unknown	unknown			Measles (Laboratory confirmed)
139	School E	Probable	10-19	16	0	0		D8	yes	yes			Modified measles (Laboratory confirmed)
140	School E	Probable	10-19	16	0	0		D8	unknown	unknown		No	Measles (Laboratory confirmed)
141	School E	Probable	10-19	16	0	0		D8	yes	yes		No	Modified measles (Laboratory confirmed)
142	School E	Probable	10-19	16	0	0		D8	yes	yes		No	Modified measles (Laboratory confirmed)
143	Courier G	Probable	≥40	16	0	0	1	B3	yes	no		No	Modified measles (Laboratory confirmed)
144		Probable	≥40	16	0	0	1	D8	yes	no			Modified measles (Laboratory confirmed)
145		No_known_link	20-29	16	0	0		D8	yes	yes			Measles (Laboratory confirmed)
146		No_known_link	≥40	16	0	0	1	D8	unknown	unknown		Yes	Modified measles (Laboratory confirmed)
147	School E	Probable	10-19	16	0	0		D8	yes	yes		No	Measles (Laboratory confirmed)
148	School E	Probable	10-19	16	0	0		D8	yes	yes		No	Modified measles (Laboratory confirmed)
149	School E	Probable	10-19	16	0	0		D8	yes	yes		No	Modified measles (Laboratory confirmed)
150	School E	Probable	10-19	16	0	0		D8	yes	yes		No	Measles (Laboratory confirmed)
151	School E	Probable	10-19	17	0	0		undetermined	unknown	unknown		No	Modified measles (Laboratory confirmed)
152	School E	Probable	10-19	16				D8	yes	yes		No	Measles (Laboratory confirmed)
153	School E	Probable	10-19	16				D8	unknown	unknown		No	Measles (Laboratory confirmed)
154	Social F	Probable	20-29	16	0	0	1	D8	yes	yes			Measles (Laboratory confirmed)
155	School E	Probable	10-19	17	0	0		D8	yes	yes		No	Modified measles (Laboratory confirmed)
156	School E	Probable	10-19	17	0	0		D8	yes	yes		No	Modified measles (Laboratory confirmed)
157	School E	Probable	10-19	17	0	0		D8	yes	yes		No	Modified measles (Laboratory confirmed)
158	School E	Probable	10-19	17	0	0		D8	yes	yes		No	Measles (Laboratory confirmed)
159		No_known_link	≥40	17	0	0	1	D8	unknown	unknown			Measles (Laboratory confirmed)
160		No_known_link	30-39	17	0	0		D8	unknown	unknown	yes		Measles (Laboratory confirmed)
161		No_known_link	20-29	17	0	0		D8	unknown	unknown			Modified measles (Laboratory confirmed)
162	School E	Probable	0-9	16				D8	no	no		No	Measles (Laboratory confirmed)
163	School E	Probable	10-19	17	0	0		D8	yes	yes		No	Modified measles (Laboratory confirmed)
164	School E	Probable	0-9	17	0	0		D8	yes	yes		No	Measles (Laboratory confirmed)
165	School E	Probable	0-9	17	0	0		D8	yes	yes		No	Modified measles (Laboratory confirmed)
166		No_known_link	≥40	16				D8	unknown	unknown			Measles (Laboratory confirmed)
167	Social F	Probable	30-39	17	0	0		D8	unknown	unknown			Measles (Laboratory confirmed)
168	School E	Probable	30-39	17	0	0		D8	yes	unknown		No	Measles (Laboratory confirmed)
169		Probable	20-29	17	0	0		D8	yes	yes			Modified measles (Laboratory confirmed)
170	Courier G	Probable	≥40	17	0	1		B3	no	no			Modified measles (Laboratory confirmed)
171	School E	Probable	20-29	17	0	0		D8	yes	yes	yes		Modified measles (Laboratory confirmed)
172	School E	Probable	≥40	17	0	0		D8	yes	no		No	Measles (Laboratory confirmed)
173		No_known_link	20-29	17	0	0		D8	unknown	unknown			Measles (Laboratory confirmed)
174	School E	Probable	10-19	17	0	0		D8	yes	yes		No	Modified measles (Laboratory confirmed)
175	School E	Probable	0-9	17	0	0		D8	yes	yes		No	Modified measles (Laboratory confirmed)
176	School E	Probable	10-19	17	0	0		D8	yes	unknown		No	Modified measles (Laboratory confirmed)
177	School E	Probable	0-9	17	0	0		D8	yes	yes		No	Measles (Laboratory confirmed)
178	School E	Probable	10-19	17	0	0		D8	yes	yes		No	Modified measles (Laboratory confirmed)
179		No_known_link	30-39	17	0	0		undetermined	yes	unknown			Measles (Laboratory confirmed)
180	School E	Probable	10-19	17	0	0		D8	unknown	unknown		No	Measles (Laboratory confirmed)
181		Probable	10-19	17	0	0	0	D8	yes	unknown		No	Modified measles (Laboratory confirmed)
182	Social F	Probable	20-29	16	0	0	0	D8	yes	yes		No	Measles (Laboratory confirmed)
183	School E	Probable	10-19	17	0	0		D8	yes	yes		Yes	Measles (Laboratory confirmed)
184	School E	Probable	10-19	17	0	0		D8	yes	yes		No	Modified measles (Laboratory confirmed)
185		No_known_link	30-39	17	0	0		D8	unknown	unknown		No	Measles (Laboratory confirmed)
186	School E	Probable	0-9	17	0	0		D8	yes	unknown		No	Modified measles (Laboratory confirmed)
187		No_known_link	20-29	17	0	0		D8	yes	unknown			Modified measles (Laboratory confirmed)
188	School E	Probable	0-9	17	0	0		D8	unknown	unknown		No	Modified measles (Laboratory confirmed)
189	School E	Probable	30-39	17	0	0		D8	yes	yes		No	Modified measles (Laboratory confirmed)
190	School E	Probable	0-9	17	0	0		D8	yes	yes		No	Measles (Laboratory confirmed)
191	School E	Probable	10-19	17	0	0		D8	no	no		No	Measles (Laboratory confirmed)
192	School E	Probable	10-19	17	0	0		D8	yes	yes		No	Modified measles (Laboratory confirmed)
193	School E	Probable	30-39	17	0	0		D8	unknown	unknown		No	Modified measles (Laboratory confirmed)
194		No_known_link	20-29	17	0	0		D8	unknown	unknown			Measles (Laboratory confirmed)
195	School E	Probable	0-9	17	0	0		D8	yes	yes		No	Modified measles (Laboratory confirmed)
196	School E	Probable	0-9	17	0	0		D8	yes	yes		No	Modified measles (Laboratory confirmed)
197		No_known_link	20-29	17	0	0		D8	yes	unknown			Measles (Laboratory confirmed)
198	School E	Probable	0-9	17	0	0		D8	yes	yes		No	Modified measles (Laboratory confirmed)
199		No_known_link	0-9	17	0	0		undetermined	yes	yes			Modified measles (Laboratory confirmed)
200	School E	Probable	0-9	17	0	0		D8	yes	yes		No	Modified measles (Laboratory confirmed)
201		No_known_link	≥40	17	0	0		D8	unknown	unknown			Modified measles (Laboratory confirmed)
202		No_known_link	0-9	17	0	0		D8	no	no			Modified measles (Laboratory confirmed)
203		No_known_link	20-29	17	0	0		D8	no	no			Measles (Laboratory confirmed)
204		No_known_link	≥40	17	0	0		D8	yes	no		No	Measles (Laboratory confirmed)
205		No_known_link	10-19	17	0	0		D8	yes	yes			Measles (Laboratory confirmed)
206		No_known_link	10-19	17	0	0		D8	yes	yes			Measles (Laboratory confirmed)
207	School E	Probable	0-9	17	0	0		D8	yes	yes			Measles (Laboratory confirmed)
208	School E	Probable	≥40	17	0	0		D8	unknown	unknown			Measles (Laboratory confirmed)
209		No_known_link	10-19	17	0	0		D8	yes	yes			Measles (Laboratory confirmed)
210		No_known_link	30-39	17	0	0	1	D8	unknown	unknown			Measles (Laboratory confirmed)
211		No_known_link	10-19	17	0	0		D8	yes	yes		No	Measles (Laboratory confirmed)
212		No_known_link	30-39	18	0	0		D8	unknown	unknown			Modified measles (Laboratory confirmed)
213		Probable	30-39	18	0	0	1	D8	unknown	unknown		No	Measles (Laboratory confirmed)
214	School E	Probable	10-19	18	0	0		D8	yes	yes		No	Measles (Laboratory confirmed)
215		No_known_link	30-39	18	0	0		D8	yes	unknown		No	Measles (Laboratory confirmed)
216		No_known_link	20-29	18	0	0		D8	unknown	unknown			Measles (Laboratory confirmed)
217		Probable	20-29	18	0	0	1	D8	unknown	unknown		No	Modified measles (Laboratory confirmed)
218		No_known_link	20-29	16	0	0		D8	unknown	unknown		No	Modified measles (Laboratory confirmed)
221	School E	Probable	0-9	18	0	0		D8	yes	yes		No	Modified measles (Laboratory confirmed)
222		Probable	30-39	18	0	0		D8	yes	no			Modified measles (Laboratory confirmed)
223		Probable	30-39	16	0	1	1	B3	yes	yes			Modified measles (Laboratory confirmed)
219	School H	Probable	20-29	18				D8	unknown	unknown			Measles (Laboratory confirmed)
220	School H	Probable	0-9	18				undetermined	yes	unknown			Measles (Laboratory confirmed)
224	School E	Probable	20-29	18			1	D8	yes	yes			Modified measles (Laboratory confirmed)
225		No_known_link	20-29	19			1	D8	unknown	unknown		No	Modified measles (Laboratory confirmed)
226		No_known_link	20-29	19				D8	unknown	unknown			Measles (Laboratory confirmed)
227		No_known_link	20-29	15				undetermined	unknown	unknown			Measles (Laboratory confirmed)
228		No_known_link	20-29	16				undetermined	unknown	unknown			Modified measles (Laboratory confirmed)
229		No_known_link	20-29	19				D8	unknown	unknown			Measles (Laboratory confirmed)
230	Medical I	Probable	20-29	19				D8	yes	yes		No	Measles (Laboratory confirmed)
231		No_known_link	20-29	19			1	D8	yes	unknown			Measles (Laboratory confirmed)
232		No_known_link	≥40	19			1	D8	yes	unknown		No	Measles (Laboratory confirmed)
233	Medical I	Probable	20-29	19				D8	yes	yes		No	Modified measles (Laboratory confirmed)
234	School E	Probable	≥40	20			1	D8	unknown	unknown			Measles (Laboratory confirmed)
235		No_known_link	20-29	19				D8	unknown	unknown			Modified measles (Laboratory confirmed)
236		Probable	≥40	20			1	D8	unknown	unknown		No	Modified measles (Laboratory confirmed)
237	Medical I	Probable	20-29	20			1	D8	yes	yes		No	Modified measles (Laboratory confirmed)
238		No_known_link	20-29	19	0	0	0	undetermined	unknown	unknown			Measles (Laboratory confirmed)
239		No_known_link	30-39	20			1	D8	unknown	unknown		Yes	Measles (Laboratory confirmed)
242		No_known_link	10-19	20	0	0	1	D8	yes	yes		No	Modified measles (Laboratory confirmed)
248		No_known_link	30-39	21	0	0	1	D8	unknown	unknown			Measles (Laboratory confirmed)
247		No_known_link	20-29	20	0	0	0	undetermined	unknown	unknown			Measles (Laboratory confirmed)
251	Social J	Probable	20-29	21	0	0	1	D8	yes	no		No	Measles (Laboratory confirmed)
250		No_known_link	10-19	21	0	0	1	D8	yes	yes		No	Measles (Laboratory confirmed)
240		No_known_link	20-29	20	0	0	1	D8	yes	no		Yes	Modified measles (Laboratory confirmed)
244		No_known_link	≥40	21	0	0	1	D8	unknown	unknown			Modified measles (Laboratory confirmed)
241		No_known_link	0-9	20	0	0	1	undetermined	yes	unknown			Modified measles (Laboratory confirmed)
246		No_known_link	20-29	21	0	0	1	D8	yes	yes			Measles (Laboratory confirmed)
245		No_known_link	30-39	20	0	0	0	D8	unknown	unknown			Measles (Laboratory confirmed)
249		No_known_link	20-29	21	0	0	0	D8	unknown	unknown			Measles (Laboratory confirmed)
252		No_known_link	20-29	21	0	0	1	D8	yes	yes			Measles (Laboratory confirmed)
257	Social J	Probable	30-39	22	0	0	0	D8	unknown	unknown			Modified measles (Laboratory confirmed)
256	Social J	Probable	20-29	22	0	0	0	D8	unknown	unknown			Modified measles (Laboratory confirmed)
243		No_known_link	30-39	20	0	0	1	D8	unknown	unknown			Measles (Laboratory confirmed)
254		No_known_link	20-29	22	0	0	1	D8	unknown	unknown			Measles (Laboratory confirmed)
255		No_known_link	20-29	22	0	0	1	D8	yes	yes			Modified measles (Laboratory confirmed)
259		No_known_link	20-29	22	0	0	1	D8	yes	yes			Measles (Laboratory confirmed)
260		No_known_link	0-9	22	0	0	1	undetermined	yes	unknown			Modified measles (Laboratory confirmed)
258		No_known_link	20-29	22	0	0	1	D8	unknown	unknown			Measles (Laboratory confirmed)
253		No_known_link	≥40	21	0	0	1	D8	unknown	unknown			Modified measles (Laboratory confirmed)
