## Supplementary S4 for "Multicluster measles outbreak with a substantial proportion of modified cases in Tokyo, Japan, January–May 2026"

### Sheet: Suppl. S4_Cluster_Table
Cluster Analysis
Cluster ID	Period	Cases (n)	Modified	Modified (%)	≥2 doses (n)	≥2 doses (%)	Genotype
Social A	2/19 - 3/5	9	7	77.8	2	22.2	D8
School B	3/8 - 3/23	10	8	80	9	90	B3
Medical C	3/23 - 3/28	5	2	40	3	60	D8
Social D	3/25 - 4/4	2	0	0	0	0	D8
School E	4/3 - 5/4	54	29	53.7	36	66.7	D8
Social F	4/3 - 4/17	6	1	16.7	2	33.3	D8
Courier G	4/10 - 4/18	3	2	66.7	0	0	B3
School H	4/22 - 4/28	2	0	0	0	0	D8
Medical I	5/2 - 5/6	3	2	66.7	3	100	D8
Social J	5/18 - 5/23	3	2	66.7	0	0	D8
Total	2/19 - 5/23	97	53	54.6	55	56.7	-

### Sheet: Suppl. S4_Cluster_Raw_data
key_tokyo_no	cluster_id	Case_Type	Vacc1_Status	Vacc2_Status	PCR_Genotype_Detail	is_modified	vacc_doses
12	Social A	Measles (Laboratory confirmed)	unknown	unknown	D8	0	Unknown
13	Social A	Modified measles (Laboratory confirmed)	unknown	unknown	D8	1	Unknown
14	Social A	Modified measles (Laboratory confirmed)	unknown	unknown	D8	1	Unknown
15	Social A	Modified measles (Laboratory confirmed)	unknown	unknown	D8	1	Unknown
16	Social A	Modified measles (Laboratory confirmed)	yes	yes	D8	1	≥2 doses
17	Social A	Modified measles (Laboratory confirmed)	yes	yes	D8	1	≥2 doses
18	Social A	Modified measles (Laboratory confirmed)	unknown	unknown	D8	1	Unknown
21	Social A	Modified measles (Laboratory confirmed)	unknown	unknown	D8	1	Unknown
22	School B	Modified measles (Laboratory confirmed)	yes	yes	B3	1	≥2 doses
23	Social A	Measles (Laboratory confirmed)	unknown	unknown	undetermined	0	Unknown
25	School B	Modified measles (Laboratory confirmed)	yes	yes	B3	1	≥2 doses
26	School B	Modified measles (Laboratory confirmed)	yes	yes	B3	1	≥2 doses
27	School B	Modified measles (Laboratory confirmed)	yes	yes	B3	1	≥2 doses
28	School B	Modified measles (Laboratory confirmed)	yes	yes	B3	1	≥2 doses
29	School B	Modified measles (Laboratory confirmed)	yes	yes	B3	1	≥2 doses
31	School B	Measles (Laboratory confirmed)	unknown	unknown	B3	0	Unknown
32	School B	Modified measles (Laboratory confirmed)	yes	yes	B3	1	≥2 doses
34	School B	Measles (Laboratory confirmed)	yes	yes	B3	0	≥2 doses
42	School B	Modified measles (Laboratory confirmed)	yes	yes	B3	1	≥2 doses
45	Medical C	Measles (Laboratory confirmed)	no	no	D8	0	0 doses
48	Medical C	Measles (Laboratory confirmed)	yes	yes	D8	0	≥2 doses
50	Medical C	Measles (Laboratory confirmed)	unknown	unknown	D8	0	Unknown
56	Medical C	Modified measles (Laboratory confirmed)	yes	yes	D8	1	≥2 doses
57	Medical C	Modified measles (Laboratory confirmed)	yes	yes	D8	1	≥2 doses
73	Social F	Measles (Laboratory confirmed)	unknown	unknown	D8	0	Unknown
81	School E	Measles (Laboratory confirmed)	unknown	unknown	D8	0	Unknown
82	Social F	Measles (Laboratory confirmed)	unknown	unknown	D8	0	Unknown
85	Social D	Measles (Laboratory confirmed)	unknown	unknown	D8	0	Unknown
95	Social F	Modified measles (Laboratory confirmed)	unknown	unknown	D8	1	Unknown
123	Social D	Measles (Laboratory confirmed)	no	no	D8	0	0 doses
128	Courier G	Measles (Laboratory confirmed)	unknown	unknown	B3	0	Unknown
131	School E	Modified measles (Laboratory confirmed)	yes	yes	D8	1	≥2 doses
132	School E	Measles (Laboratory confirmed)	yes	yes	D8	0	≥2 doses
133	School E	Measles (Clinically diagnosed)	unknown	unknown	D8	0	Unknown
135	School E	Measles (Laboratory confirmed)	unknown	unknown	D8	0	Unknown
136	School E	Measles (Laboratory confirmed)	unknown	unknown	D8	0	Unknown
137	School E	Measles (Clinically diagnosed)	yes	yes	D8	0	≥2 doses
139	School E	Modified measles (Laboratory confirmed)	yes	yes	D8	1	≥2 doses
140	School E	Measles (Laboratory confirmed)	unknown	unknown	D8	0	Unknown
141	School E	Modified measles (Laboratory confirmed)	yes	yes	D8	1	≥2 doses
142	School E	Modified measles (Laboratory confirmed)	yes	yes	D8	1	≥2 doses
143	Courier G	Modified measles (Laboratory confirmed)	yes	no	B3	1	1 dose
147	School E	Measles (Laboratory confirmed)	yes	yes	D8	0	≥2 doses
148	School E	Modified measles (Laboratory confirmed)	yes	yes	D8	1	≥2 doses
149	School E	Modified measles (Laboratory confirmed)	yes	yes	D8	1	≥2 doses
150	School E	Measles (Laboratory confirmed)	yes	yes	D8	0	≥2 doses
151	School E	Modified measles (Laboratory confirmed)	unknown	unknown	undetermined	1	Unknown
152	School E	Measles (Laboratory confirmed)	yes	yes	D8	0	≥2 doses
153	School E	Measles (Laboratory confirmed)	unknown	unknown	D8	0	Unknown
154	Social F	Measles (Laboratory confirmed)	yes	yes	D8	0	≥2 doses
155	School E	Modified measles (Laboratory confirmed)	yes	yes	D8	1	≥2 doses
156	School E	Modified measles (Laboratory confirmed)	yes	yes	D8	1	≥2 doses
157	School E	Modified measles (Laboratory confirmed)	yes	yes	D8	1	≥2 doses
158	School E	Measles (Laboratory confirmed)	yes	yes	D8	0	≥2 doses
162	School E	Measles (Laboratory confirmed)	no	no	D8	0	0 doses
163	School E	Modified measles (Laboratory confirmed)	yes	yes	D8	1	≥2 doses
164	School E	Measles (Laboratory confirmed)	yes	yes	D8	0	≥2 doses
165	School E	Modified measles (Laboratory confirmed)	yes	yes	D8	1	≥2 doses
167	Social F	Measles (Laboratory confirmed)	unknown	unknown	D8	0	Unknown
168	School E	Measles (Laboratory confirmed)	yes	unknown	D8	0	1 dose
170	Courier G	Modified measles (Laboratory confirmed)	no	no	B3	1	0 doses
171	School E	Modified measles (Laboratory confirmed)	yes	yes	D8	1	≥2 doses
172	School E	Measles (Laboratory confirmed)	yes	no	D8	0	1 dose
174	School E	Modified measles (Laboratory confirmed)	yes	yes	D8	1	≥2 doses
175	School E	Modified measles (Laboratory confirmed)	yes	yes	D8	1	≥2 doses
176	School E	Modified measles (Laboratory confirmed)	yes	unknown	D8	1	1 dose
177	School E	Measles (Laboratory confirmed)	yes	yes	D8	0	≥2 doses
178	School E	Modified measles (Laboratory confirmed)	yes	yes	D8	1	≥2 doses
180	School E	Measles (Laboratory confirmed)	unknown	unknown	D8	0	Unknown
182	Social F	Measles (Laboratory confirmed)	yes	yes	D8	0	≥2 doses
183	School E	Measles (Laboratory confirmed)	yes	yes	D8	0	≥2 doses
184	School E	Modified measles (Laboratory confirmed)	yes	yes	D8	1	≥2 doses
186	School E	Modified measles (Laboratory confirmed)	yes	unknown	D8	1	1 dose
188	School E	Modified measles (Laboratory confirmed)	unknown	unknown	D8	1	Unknown
189	School E	Modified measles (Laboratory confirmed)	yes	yes	D8	1	≥2 doses
190	School E	Measles (Laboratory confirmed)	yes	yes	D8	0	≥2 doses
191	School E	Measles (Laboratory confirmed)	no	no	D8	0	0 doses
192	School E	Modified measles (Laboratory confirmed)	yes	yes	D8	1	≥2 doses
193	School E	Modified measles (Laboratory confirmed)	unknown	unknown	D8	1	Unknown
195	School E	Modified measles (Laboratory confirmed)	yes	yes	D8	1	≥2 doses
196	School E	Modified measles (Laboratory confirmed)	yes	yes	D8	1	≥2 doses
198	School E	Modified measles (Laboratory confirmed)	yes	yes	D8	1	≥2 doses
200	School E	Modified measles (Laboratory confirmed)	yes	yes	D8	1	≥2 doses
207	School E	Measles (Laboratory confirmed)	yes	yes	D8	0	≥2 doses
208	School E	Measles (Laboratory confirmed)	unknown	unknown	D8	0	Unknown
214	School E	Measles (Laboratory confirmed)	yes	yes	D8	0	≥2 doses
221	School E	Modified measles (Laboratory confirmed)	yes	yes	D8	1	≥2 doses
219	School H	Measles (Laboratory confirmed)	unknown	unknown	D8	0	Unknown
220	School H	Measles (Laboratory confirmed)	yes	unknown	undetermined	0	1 dose
224	School E	Modified measles (Laboratory confirmed)	yes	yes	D8	1	≥2 doses
230	Medical I	Measles (Laboratory confirmed)	yes	yes	D8	0	≥2 doses
233	Medical I	Modified measles (Laboratory confirmed)	yes	yes	D8	1	≥2 doses
234	School E	Measles (Laboratory confirmed)	unknown	unknown	D8	0	Unknown
237	Medical I	Modified measles (Laboratory confirmed)	yes	yes	D8	1	≥2 doses
251	Social J	Measles (Laboratory confirmed)	yes	no	D8	0	1 dose
257	Social J	Modified measles (Laboratory confirmed)	unknown	unknown	D8	1	Unknown
256	Social J	Modified measles (Laboratory confirmed)	unknown	unknown	D8	1	Unknown
